# A proteomic survival predictor for COVID-19 patients in intensive care

**DOI:** 10.1101/2021.06.24.21259374

**Authors:** Vadim Demichev, Pinkus Tober-Lau, Tatiana Nazarenko, Simran Kaur Aulakh, Harry Whitwell, Oliver Lemke, Annika Röhl, Anja Freiwald, Mirja Mittermaier, Lukasz Szyrwiel, Daniela Ludwig, Clara Correia-Melo, Lena J. Lippert, Elisa T. Helbig, Paula Stubbemann, Nadine Olk, Charlotte Thibeault, Nana-Maria Grüning, Oleg Blyuss, Spyros Vernardis, Matthew White, Christoph B. Messner, Michael Joannidis, Thomas Sonnweber, Sebastian J. Klein, Alex Pizzini, Yvonne Wohlfarter, Sabina Sahanic, Richard Hilbe, Benedikt Schaefer, Sonja Wagner, Felix Machleidt, Carmen Garcia, Christoph Ruwwe-Glösenkamp, Tilman Lingscheid, Laure Bosquillon de Jarcy, Miriam S. Stegemann, Moritz Pfeiffer, Linda Jürgens, Sophy Denker, Daniel Zickler, Claudia Spies, Andreas Edel, Nils B. Müller, Philipp Enghard, Aleksej Zelezniak, Rosa Bellmann-Weiler, Günter Weiss, Archie Campbell, Caroline Hayward, David J. Porteous, Riccardo E. Marioni, Alexander Uhrig, Heinz Zoller, Judith Löffler-Ragg, Markus A. Keller, Ivan Tancevski, John F. Timms, Alexey Zaikin, Stefan Hippenstiel, Michael Ramharter, Holger Müller-Redetzky, Martin Witzenrath, Norbert Suttorp, Kathryn Lilley, Michael Mülleder, Leif Erik Sander, PA-COVID-19 Study group, Florian Kurth, Markus Ralser

**Author notes:** To whom Correspondence should be addressed: Florian Kurth M.D. These authors contributed equally (Vadim Demichev, Pinkus Tober-Lau). **PA-COVID-19 Study group, Charité – Universitätsmedizin Berlin** Malte Kleinschmidt, Katrin M. Heim, Belén Millet, Lil Meyer-Arndt, Nils B. Müller, Ralf H. Hübner, Tim Andermann, Jan M. Doehn, Bastian Opitz, Birgit Sawitzki, Daniel Grund, Peter Radünzel, Mariana Schürmann, Thomas Zoller, Fridolin Steinbeis, Florian Alius, Philipp Knape, Astrid Breitbart, Yaosi Li, Felix Bremer, Panagiotis Pergantis, Susanne Fieberg, Anne Wetzel, Moritz Müller-Plathe, Timur Özkan, Carola Misgeld, Dirk Schürmann, Bettina Temmesfeld-Wollbrück, Britta Stier, Martin Möckel, Jan A. Graaw, Victor Wegener, Marc Kastrup, Felix Balzer, Daniel Wendisch, Sophia Brumhard, Sascha S. Haenel, Philipp Georg, Claudia Conrad, Kai-Uwe Eckardt, Lukas Lehner, Jan M. Kruse, Carolin Ferse, Roland Körner, Andreas Edel, Steffen Weber-Carstens, Alexander Krannich, Saskia Zvorc, Linna Li, Uwe Behrens, Sein Schmidt, Maria Rönnefarth, Christina Pley, Claudia Fink, Chantip Dang-Heine, Robert Röhle, Emma Lieker, Christian Wollboldt, Yinan Wu, Georg Schwanitz, Constanze Lüttke, Denise Treue, Michael Hummel, Victor M. Corman, Christian Drosten, Christof von Kalle.

## Abstract

Global healthcare systems are challenged by the COVID-19 pandemic. There is a need to optimize allocation of treatment and resources in intensive care, as clinically established risk assessments such as SOFA and APACHE II scores show only limited performance for predicting the survival of severely ill COVID-19 patients. Comprehensively capturing the host physiology, we speculated that proteomics in combination with new data-driven analysis strategies could produce a new generation of prognostic discriminators. We studied two independent cohorts of patients with severe COVID-19 who required intensive care and invasive mechanical ventilation. SOFA score, Charlson comorbidity index and APACHE II score were poor predictors of survival. Plasma proteomics instead identified 14 proteins that showed concentration trajectories different between survivors and non-survivors. A proteomic predictor trained on single samples obtained at the first time point at maximum treatment level (i.e. WHO grade 7) and weeks before the outcome, achieved accurate classification of survivors in an exploratory (AUROC 0.81) as well as in the independent validation cohort (AUROC of 1.0). The majority of proteins with high relevance in the prediction model belong to the coagulation system and complement cascade. Our study demonstrates that predictors derived from plasma protein levels have the potential to substantially outperform current prognostic markers in intensive care.

**Trial registration:** German Clinical Trials Register DRKS00021688
