## Supplementary data and machine learning code for "A proteomic survival predictor for COVID-19 patients in intensive care": Charite - metadata.tsv

File.Name	Id	WHO	I.First.Max.WHO	Died	Dropout	Days.Until.Outcome
20200520_TOF1_AF_002_ZeBanC_P1_A1	123	7	0	1	0	5
20200520_TOF1_AF_003_ZeBanC_P1_A2	42	6	0	0	0	52
20200520_TOF1_AF_004_ZeBanC_P1_A3	42	6	0	0	0	42
20200520_TOF1_AF_005_ZeBanC_P1_A4	109	6	0	0	0	13
20200520_TOF1_AF_006_ZeBanC_P1_A5	26	7	0	1	0	70
20200520_TOF1_AF_008_ZeBanC_P1_A6	109	6	0	0	0	15
20200520_TOF1_AF_010_ZeBanC_P1_A8	26	7	0	1	0	72
20200520_TOF1_AF_011_ZeBanC_P1_A9	42	6	0	0	0	35
20200520_TOF1_AF_014_ZeBanC_P1_A11	139	7	0	0	0	52
20200520_TOF1_AF_017_ZeBanC_P1_B2	61	4	0	0	0	8
20200520_TOF1_AF_018_ZeBanC_P1_B3	15	4	0	0	0	8
20200520_TOF1_AF_020_ZeBanC_P1_B4	74	4	0	0	0	22
20200520_TOF1_AF_022_ZeBanC_P1_B6	26	7	0	1	0	75
20200520_TOF1_AF_023_ZeBanC_P1_B7	33	3	0	0	0	2
20200520_TOF1_AF_024_ZeBanC_P1_B8	74	6	0	0	0	29
20200520_TOF1_AF_026_ZeBanC_P1_B9	90	7	0	1	0	60
20200520_TOF1_AF_027_ZeBanC_P1_B10	48	3	0	0	0	9
20200520_TOF1_AF_028_ZeBanC_P1_B11	90	7	0	1	0	63
20200520_TOF1_AF_029_ZeBanC_P1_B12	74	4	0	0	0	25
20200520_TOF1_AF_030_ZeBanC_P1_C1	91	3	1	0	0	2
20200520_TOF1_AF_033_ZeBanC_P1_C2	116	4	0	0	0	1
20200520_TOF1_AF_034_ZeBanC_P1_C3	123	7	0	1	0	0
20200520_TOF1_AF_035_ZeBanC_P1_C4	15	5	0	0	0	13
20200520_TOF1_AF_036_ZeBanC_P1_C5	45	7	1	0	0	112
20200520_TOF1_AF_037_ZeBanC_P1_C6	45	7	0	0	0	108
20200520_TOF1_AF_039_ZeBanC_P1_C7	48	5	0	0	0	21
20200520_TOF1_AF_040_ZeBanC_P1_C8	90	7	1	1	0	65
20200520_TOF1_AF_041_ZeBanC_P1_C9	26	7	0	1	0	65
20200520_TOF1_AF_042_ZeBanC_P1_C10	141	7	1	0	0	51
20200520_TOF1_AF_043_ZeBanC_P1_C11	4	3	0	0	0	16
20200520_TOF1_AF_045_ZeBanC_P1_C12	14	3	1	0	0	4
20200520_TOF1_AF_047_ZeBanC_P1_D2	163	4	0	0	0	9
20200520_TOF1_AF_048_ZeBanC_P1_D3	109	6	0	0	0	8
20200520_TOF1_AF_052_ZeBanC_P1_D6	90	7	0	1	0	46
20200520_TOF1_AF_055_ZeBanC_P1_D9	61	3	0	0	0	6
20200520_TOF1_AF_057_ZeBanC_P1_D10	90	7	0	1	0	56
20200520_TOF1_AF_058_ZeBanC_P1_D11	42	6	0	0	0	47
20200520_TOF1_AF_059_ZeBanC_P1_D12	139	7	1	0	0	54
20200520_TOF1_AF_060_ZeBanC_P1_E1	139	7	0	0	0	49
20200520_TOF1_AF_061_ZeBanC_P1_E2	163	4	0	0	0	2
20200520_TOF1_AF_064_ZeBanC_P1_E3	74	3	0	0	0	15
20200520_TOF1_AF_065_ZeBanC_P1_E4	26	7	0	1	0	79
20200520_TOF1_AF_066_ZeBanC_P1_E5	74	6	1	0	0	32
20200520_TOF1_AF_067_ZeBanC_P1_E6	116	5	1	0	0	15
20200520_TOF1_AF_068_ZeBanC_P1_E7	26	7	1	1	0	82
20200520_TOF1_AF_070_ZeBanC_P1_E8	90	7	0	1	0	58
20200520_TOF1_AF_071_ZeBanC_P1_E9	123	7	0	1	0	2
20200520_TOF1_AF_072_ZeBanC_P1_E10	146	3	0	0	0	0
20200520_TOF1_AF_074_ZeBanC_P1_E12	102	6	0	0	0	31
20200520_TOF1_AF_076_ZeBanC_P1_F1	45	7	0	0	0	98
20200520_TOF1_AF_077_ZeBanC_P1_F2	116	4	0	0	0	4
20200520_TOF1_AF_078_ZeBanC_P1_F3	102	7	0	0	0	43
20200520_TOF1_AF_079_ZeBanC_P1_F4	150	5	1	0	0	16
20200520_TOF1_AF_080_ZeBanC_P1_F5	146	4	1	0	0	2
20200520_TOF1_AF_082_ZeBanC_P1_F6	102	6	0	0	0	36
20200520_TOF1_AF_084_ZeBanC_P1_F8	90	7	0	1	0	51
20200520_TOF1_AF_088_ZeBanC_P1_F11	42	6	0	0	0	49
20200520_TOF1_AF_089_ZeBanC_P1_F12	45	7	0	0	0	105
20200520_TOF1_AF_090_ZeBanC_P1_G1	47	7	1	0	0	80
20200520_TOF1_AF_091_ZeBanC_P1_G2	163	4	0	0	0	7
20200520_TOF1_AF_096_ZeBanC_P1_G5	45	7	0	0	0	110
20200520_TOF1_AF_099_ZeBanC_P1_G8	139	7	0	0	0	47
20200520_TOF1_AF_101_ZeBanC_P1_G9	102	7	0	0	0	38
20200520_TOF1_AF_102_ZeBanC_P1_G10	102	7	1	0	0	45
20200520_TOF1_AF_103_ZeBanC_P1_G11	109	6	0	0	0	15
20200520_TOF1_AF_104_ZeBanC_P1_G12	45	7	0	0	0	103
20200520_TOF1_AF_105_ZeBanC_P1_H1	15	4	0	0	0	11
20200520_TOF1_AF_108_ZeBanC_P1_H3	116	4	0	0	0	6
20200520_TOF1_AF_110_ZeBanC_P1_H5	117	7	0	0	0	14
20200520_TOF1_AF_111_ZeBanC_P1_H6	150	4	0	0	0	11
20200520_TOF1_AF_113_ZeBanC_P1_H7	117	7	1	0	0	16
20200520_TOF1_AF_114_ZeBanC_P1_H8	123	7	1	1	0	7
20200520_TOF1_AF_115_ZeBanC_P1_H9	90	7	0	1	0	53
20200520_TOF1_AF_117_ZeBanC_P1_H11	48	4	0	0	0	18
20200520_TOF1_AF_119_ZeBanC_P1_H12	140	4	0	0	0	6
20200520_TOF1_AF_120_ZeBanC_P2_A1	39	4	1	1	0	10
20200520_TOF1_AF_121_ZeBanC_P2_A2	8	7	0	0	0	64
20200520_TOF1_AF_123_ZeBanC_P2_A4	152	7	1	0	0	50
20200520_TOF1_AF_126_ZeBanC_P2_A5	135	7	0	0	0
20200520_TOF1_AF_127_ZeBanC_P2_A6	8	7	0	0	0	67
20200520_TOF1_AF_128_ZeBanC_P2_A7	71	4	0	0	0	3
20200520_TOF1_AF_129_ZeBanC_P2_A8	19	4	0	0	0	19
20200520_TOF1_AF_130_ZeBanC_P2_A9	8	7	1	0	0	69
20200520_TOF1_AF_132_ZeBanC_P2_A10	44	5	0	1	0	24
20200520_TOF1_AF_133_ZeBanC_P2_A11	8	7	0	0	0	62
20200520_TOF1_AF_134_ZeBanC_P2_A12	155	3	0	0	0	9
20200520_TOF1_AF_135_ZeBanC_P2_B1	22	3	0	0	0	4
20200520_TOF1_AF_136_ZeBanC_P2_B2	18	7	0	0	0	144
20200520_TOF1_AF_138_ZeBanC_P2_B3	22	3	0	0	0	1
20200520_TOF1_AF_139_ZeBanC_P2_B4	79	4	1	0	0	5
20200520_TOF1_AF_140_ZeBanC_P2_B5	135	7	1	0	0
20200520_TOF1_AF_141_ZeBanC_P2_B6	44	5	0	1	0	22
20200520_TOF1_AF_142_ZeBanC_P2_B7	18	7	0	0	0	142
20200520_TOF1_AF_144_ZeBanC_P2_B8	19	3	0	0	0	2
20200520_TOF1_AF_146_ZeBanC_P2_B10	18	7	0	0	0	147
20200520_TOF1_AF_147_ZeBanC_P2_B11	84	6	1	0	0	42
20200520_TOF1_AF_148_ZeBanC_P2_B12	86	7	0	0	0	81
20200520_TOF1_AF_152_ZeBanC_P2_C3	87	4	1	0	0	10
20200520_TOF1_AF_153_ZeBanC_P2_C4	87	3	0	0	0	3
20200520_TOF1_AF_154_ZeBanC_P2_C5	8	7	0	0	0	57
20200520_TOF1_AF_158_ZeBanC_P2_C7	124	3	1	0	0	5
20200520_TOF1_AF_159_ZeBanC_P2_C8	135	7	0	0	0
20200520_TOF1_AF_160_ZeBanC_P2_C9	71	4	1	0	0	5
20200520_TOF1_AF_161_ZeBanC_P2_C10	92	4	0	0	0	6
20200520_TOF1_AF_163_ZeBanC_P2_C11	124	3	0	0	0	3
20200520_TOF1_AF_164_ZeBanC_P2_C12	18	7	0	0	0	135
20200520_TOF1_AF_166_ZeBanC_P2_D2	135	7	0	0	0
20200520_TOF1_AF_167_ZeBanC_P2_D3	19	5	0	0	0	28
20200520_TOF1_AF_169_ZeBanC_P2_D4	71	4	0	0	0	1
20200520_TOF1_AF_170_ZeBanC_P2_D5	87	3	0	0	0	6
20200520_TOF1_AF_172_ZeBanC_P2_D7	135	7	0	0	0
20200520_TOF1_AF_173_ZeBanC_P2_D8	105	3	0	0	0	3
20200520_TOF1_AF_175_ZeBanC_P2_D9	19	4	0	0	0	12
20200520_TOF1_AF_176_ZeBanC_P2_D10	124	3	0	0	0	1
20200520_TOF1_AF_183_ZeBanC_P2_E4	105	3	1	0	0	8
20200520_TOF1_AF_184_ZeBanC_P2_E5	66	3	0	0	0	0
20200520_TOF1_AF_185_ZeBanC_P2_E6	44	5	0	1	0	22
20200520_TOF1_AF_188_ZeBanC_P2_E7	151	3	1	0	0	3
20200520_TOF1_AF_189_ZeBanC_P2_E8	86	7	1	0	0	88
20200520_TOF1_AF_192_ZeBanC_P2_E11	155	3	0	0	0	2
20200520_TOF1_AF_194_ZeBanC_P2_E12	44	5	1	1	0	26
20200520_TOF1_AF_195_ZeBanC_P2_F1	24	6	1	0	0	6
20200520_TOF1_AF_197_ZeBanC_P2_F3	44	5	0	1	0	12
20200520_TOF1_AF_200_ZeBanC_P2_F5	84	6	0	0	0	37
20200520_TOF1_AF_202_ZeBanC_P2_F7	87	3	0	0	0	13
20200520_TOF1_AF_203_ZeBanC_P2_F8	92	3	0	0	0	1
20200520_TOF1_AF_206_ZeBanC_P2_F10	135	7	0	0	0
20200520_TOF1_AF_207_ZeBanC_P2_F11	152	6	0	0	0	55
20200520_TOF1_AF_209_ZeBanC_P2_G1	19	4	0	0	0	7
20200520_TOF1_AF_210_ZeBanC_P2_G2	19	5	0	0	0	21
20200520_TOF1_AF_212_ZeBanC_P2_G3	135	7	0	0	0
20200520_TOF1_AF_213_ZeBanC_P2_G4	135	7	0	0	0
20200520_TOF1_AF_214_ZeBanC_P2_G5	86	7	0	0	0	86
20200520_TOF1_AF_215_ZeBanC_P2_G6	18	7	1	0	0	149
20200520_TOF1_AF_216_ZeBanC_P2_G7	49	3	0	0	0	0
20200520_TOF1_AF_219_ZeBanC_P2_G8	84	6	0	0	0	32
20200520_TOF1_AF_220_ZeBanC_P2_G9	19	4	0	0	0	33
20200520_TOF1_AF_221_ZeBanC_P2_G10	87	3	0	0	0	8
20200520_TOF1_AF_222_ZeBanC_P2_G11	105	3	0	0	0	5
20200520_TOF1_AF_225_ZeBanC_P2_H1	151	3	0	0	0	1
20200520_TOF1_AF_226_ZeBanC_P2_H2	18	7	0	0	0	137
20200520_TOF1_AF_227_ZeBanC_P2_H3	135	7	0	0	0
20200520_TOF1_AF_228_ZeBanC_P2_H4	44	5	0	1	0	17
20200520_TOF1_AF_229_ZeBanC_P2_H5	18	7	0	0	0	140
20200520_TOF1_AF_231_ZeBanC_P2_H6	19	5	1	0	0	30
20200520_TOF1_AF_232_ZeBanC_P2_H7	155	3	1	0	0	11
20200520_TOF1_AF_233_ZeBanC_P2_H8	66	0	0	0	0	-16
20200520_TOF1_AF_234_ZeBanC_P2_H9	39	3	0	1	0	12
20200520_TOF1_AF_237_ZeBanC_P2_H11	49	4	1	0	0	2
20200520_TOF1_AF_238_ZeBanC_P2_H12	19	4	0	0	0	16
20200520_TOF1_AF_239_ZeBanC_P5_A1	10	4	0	0	0	12
20200520_TOF1_AF_241_ZeBanC_P5_A5	162	6	0	0	0	17
20200520_TOF1_AF_245_ZeBanC_P5_A9	82	3	1	0	0	0
20200520_TOF1_AF_247_ZeBanC_P5_A12	36	7	0	0	0	30
20200520_TOF1_AF_250_ZeBanC_P5_B1	162	6	0	0	0	14
20200520_TOF1_AF_251_ZeBanC_P5_B3	36	4	0	0	0	21
20200520_TOF1_AF_258_ZeBanC_P5_B10	36	5	0	0	0	2
20200520_TOF1_AF_264_ZeBanC_P5_C7	36	5	0	0	0	9
20200520_TOF1_AF_268_ZeBanC_P5_D4	36	5	0	0	0	14
20200520_TOF1_AF_269_ZeBanC_P5_D5	36	7	1	0	0	37
20200520_TOF1_AF_272_ZeBanC_P5_D11	162	6	0	0	0	7
20200520_TOF1_AF_276_ZeBanC_P5_E7	162	7	0	0	0	21
20200520_TOF1_AF_278_ZeBanC_P5_E11	10	4	0	0	0	14
20200520_TOF1_AF_282_ZeBanC_P5_F3	162	7	0	0	0	19
20200520_TOF1_AF_283_ZeBanC_P5_F6	10	4	0	0	0	9
20200520_TOF1_AF_285_ZeBanC_P5_F8	36	5	0	0	0	16
20200520_TOF1_AF_287_ZeBanC_P5_F10	10	3	0	0	0	2
20200520_TOF1_AF_289_ZeBanC_P5_F12	10	4	1	0	0	16
20200520_TOF1_AF_290_ZeBanC_P5_G1	162	6	0	0	0	12
20200520_TOF1_AF_293_ZeBanC_P5_G3	162	7	1	0	0	33
20200520_TOF1_AF_295_ZeBanC_P5_G6	36	5	0	0	0	12
20200520_TOF1_AF_297_ZeBanC_P5_G8	10	4	0	0	0	7
20200520_TOF1_AF_299_ZeBanC_P5_G9	36	7	0	0	0	33
20200520_TOF1_AF_302_ZeBanC_P5_G12	162	7	0	0	0	26
20200520_TOF1_AF_307_ZeBanC_P5_H8	36	7	0	0	0	35
20200520_TOF1_AF_308_ZeBanC_P5_H9	36	5	0	0	0	19
20200520_TOF1_AF_309_ZeBanC_P5_H11	162	7	0	0	0	24
20200520_TOF1_AF_313_ZeBanC_P3_A1	50	4	1	0	0	4
20200520_TOF1_AF_314_ZeBanC_P3_A2	149	4	0	0	0	8
20200520_TOF1_AF_315_ZeBanC_P3_A3	89	3	0	0	0	2
20200520_TOF1_AF_316_ZeBanC_P3_A4	83	7	0	1	0	9
20200520_TOF1_AF_318_ZeBanC_P3_A5	100	7	0	0	0	91
20200520_TOF1_AF_319_ZeBanC_P3_A6	125	3	0	0	0	3
20200520_TOF1_AF_320_ZeBanC_P3_A7	149	6	0	0	0	13
20200520_TOF1_AF_321_ZeBanC_P3_A8	138	3	1	0	0	15
20200520_TOF1_AF_322_ZeBanC_P3_A9	148	4	0	0	0	0
20200520_TOF1_AF_324_ZeBanC_P3_A10	137	3	0	0	0	8
20200520_TOF1_AF_328_ZeBanC_P3_B3	58	3	0	0	0	12
20200520_TOF1_AF_330_ZeBanC_P3_B4	89	7	0	0	0	28
20200520_TOF1_AF_331_ZeBanC_P3_B5	164	7	1	1	0	1
20200520_TOF1_AF_332_ZeBanC_P3_B6	89	7	1	0	0	30
20200520_TOF1_AF_333_ZeBanC_P3_B7	100	7	0	0	0	70
20200520_TOF1_AF_334_ZeBanC_P3_B8	149	5	0	0	0	11
20200520_TOF1_AF_336_ZeBanC_P3_B9	100	7	0	0	0	77
20200520_TOF1_AF_337_ZeBanC_P3_B10	6	4	0	0	0	10
20200520_TOF1_AF_339_ZeBanC_P3_B11	100	7	0	0	0	60
20200520_TOF1_AF_340_ZeBanC_P3_B12	137	4	1	0	0	11
20200520_TOF1_AF_343_ZeBanC_P3_C1	58	4	0	0	0	7
20200520_TOF1_AF_345_ZeBanC_P3_C3	120	6	1	0	0	49
20200520_TOF1_AF_346_ZeBanC_P3_C4	100	7	0	0	0	79
20200520_TOF1_AF_350_ZeBanC_P3_C7	125	3	0	0	0	1
20200520_TOF1_AF_351_ZeBanC_P3_C8	93	3	0	0	0	5
20200520_TOF1_AF_352_ZeBanC_P3_C9	89	6	0	0	0	21
20200520_TOF1_AF_353_ZeBanC_P3_C10	50	4	0	0	0	1
20200520_TOF1_AF_356_ZeBanC_P3_C12	83	7	1	1	0	14
20200520_TOF1_AF_357_ZeBanC_P3_D1	93	3	0	0	0	9
20200520_TOF1_AF_358_ZeBanC_P3_D2	125	4	1	0	0	6
20200520_TOF1_AF_361_ZeBanC_P3_D4	96	7	0	1	0	0
20200520_TOF1_AF_363_ZeBanC_P3_D6	25	3	1	0	0	6
20200520_TOF1_AF_364_ZeBanC_P3_D7	159	7	0	1	0	8
20200520_TOF1_AF_365_ZeBanC_P3_D8	95	4	1	0	0	2
20200520_TOF1_AF_367_ZeBanC_P3_D9	62	4	0	0	0	6
20200520_TOF1_AF_369_ZeBanC_P3_D11	89	5	0	0	0	12
20200520_TOF1_AF_371_ZeBanC_P3_E1	37	7	1	0	0	26
20200520_TOF1_AF_374_ZeBanC_P3_E2	89	3	0	0	0	7
20200520_TOF1_AF_377_ZeBanC_P3_E5	100	7	1	0	0	95
20200520_TOF1_AF_378_ZeBanC_P3_E6	54	5	1	0	0	25
20200520_TOF1_AF_380_ZeBanC_P3_E7	65	5	1	0	0	8
20200520_TOF1_AF_382_ZeBanC_P3_E9	100	7	0	0	0	72
20200520_TOF1_AF_383_ZeBanC_P3_E10	120	6	0	0	0	44
20200520_TOF1_AF_384_ZeBanC_P3_E11	138	3	0	0	0	6
20200520_TOF1_AF_386_ZeBanC_P3_E12	65	4	0	0	0	6
20200520_TOF1_AF_387_ZeBanC_P3_F1	96	7	0	1	0	5
20200520_TOF1_AF_388_ZeBanC_P3_F2	37	7	0	0	0	21
20200520_TOF1_AF_389_ZeBanC_P3_F3	93	3	0	0	0	0
20200520_TOF1_AF_390_ZeBanC_P3_F4	89	6	0	0	0	16
20200520_TOF1_AF_393_ZeBanC_P3_F6	96	7	1	1	0	14
20200520_TOF1_AF_395_ZeBanC_P3_F8	58	4	1	0	0	9
20200520_TOF1_AF_396_ZeBanC_P3_F9	100	7	0	0	0	70
20200520_TOF1_AF_398_ZeBanC_P3_F10	6	4	0	0	0	8
20200520_TOF1_AF_400_ZeBanC_P3_F12	100	7	0	0	0	88
20200520_TOF1_AF_401_ZeBanC_P3_G1	89	6	0	0	0	14
20200520_TOF1_AF_405_ZeBanC_P3_G3	62	6	0	0	0	8
20200520_TOF1_AF_408_ZeBanC_P3_G6	96	7	0	1	0	12
20200520_TOF1_AF_409_ZeBanC_P3_G7	62	4	0	0	0	4
20200520_TOF1_AF_411_ZeBanC_P3_G8	137	3	0	0	0	6
20200520_TOF1_AF_412_ZeBanC_P3_G9	148	5	0	0	0	11
20200520_TOF1_AF_413_ZeBanC_P3_G10	62	4	0	0	0	1
20200520_TOF1_AF_414_ZeBanC_P3_G11	100	7	0	0	0	93
20200520_TOF1_AF_415_ZeBanC_P3_G12	148	4	0	0	0	2
20200520_TOF1_AF_420_ZeBanC_P3_H4	65	3	0	0	0	4
20200520_TOF1_AF_423_ZeBanC_P3_H6	159	7	1	1	0	10
20200520_TOF1_AF_425_ZeBanC_P3_H8	65	3	0	0	0	1
20200520_TOF1_AF_426_ZeBanC_P3_H9	96	7	0	1	0	10
20200520_TOF1_AF_427_ZeBanC_P3_H10	138	3	0	0	0	8
20200520_TOF1_AF_429_ZeBanC_P3_H11	6	4	1	0	0	13
20200520_TOF1_AF_430_ZeBanC_P3_H12	138	3	0	0	0	11
20200520_TOF1_AF_431_ZeBanC_P4_A1	85	3	0	0	0	11
20200520_TOF1_AF_432_ZeBanC_P4_A2	114	7	1	1	0	10
20200520_TOF1_AF_433_ZeBanC_P4_A3	114	7	0	1	0	8
20200520_TOF1_AF_436_ZeBanC_P4_A4	88	4	1	0	0	12
20200520_TOF1_AF_437_ZeBanC_P4_A5	7	7	0	0	0	66
20200520_TOF1_AF_438_ZeBanC_P4_A6	122	5	0	0	0	25
20200520_TOF1_AF_440_ZeBanC_P4_A8	69	5	0	0	0	108
20200520_TOF1_AF_442_ZeBanC_P4_A9	133	4	1	0	0	3
20200520_TOF1_AF_443_ZeBanC_P4_A10	85	3	0	0	0	8
20200520_TOF1_AF_444_ZeBanC_P4_A11	7	7	0	0	0	71
20200520_TOF1_AF_445_ZeBanC_P4_A12	60	7	0	0	0	31
20200520_TOF1_AF_448_ZeBanC_P4_B2	60	7	0	0	0	38
20200520_TOF1_AF_450_ZeBanC_P4_B4	161	7	1	1	0	15
20200520_TOF1_AF_451_ZeBanC_P4_B5	114	7	0	1	0	3
20200520_TOF1_AF_452_ZeBanC_P4_B6	3	3	1	0	0	0
20200520_TOF1_AF_454_ZeBanC_P4_B7	70	3	1	0	0	3
20200520_TOF1_AF_456_ZeBanC_P4_B9	118	6	0	0	0	90
20200520_TOF1_AF_457_ZeBanC_P4_B10	7	7	0	0	0	64
20200520_TOF1_AF_458_ZeBanC_P4_B11	118	6	0	0	0	87
20200520_TOF1_AF_460_ZeBanC_P4_B12	127	4	0	0	0	7
20200520_TOF1_AF_461_ZeBanC_P4_C1	118	6	0	0	0	78
20200520_TOF1_AF_463_ZeBanC_P4_C3	80	7	1	0	0	19
20200520_TOF1_AF_464_ZeBanC_P4_C4	7	7	0	0	0	78
20200520_TOF1_AF_467_ZeBanC_P4_C5	7	7	1	0	0	80
20200520_TOF1_AF_468_ZeBanC_P4_C6	99	4	0	0	0	17
20200520_TOF1_AF_469_ZeBanC_P4_C7	114	7	0	1	0	1
20200520_TOF1_AF_470_ZeBanC_P4_C8	72	3	1	0	0	3
20200520_TOF1_AF_471_ZeBanC_P4_C9	161	7	0	1	0	13
20200520_TOF1_AF_473_ZeBanC_P4_C10	99	3	0	0	0	12
20200520_TOF1_AF_475_ZeBanC_P4_C12	161	6	0	1	0	11
20200520_TOF1_AF_476_ZeBanC_P4_D1	60	7	1	0	0	43
20200520_TOF1_AF_477_ZeBanC_P4_D2	88	4	0	0	0	5
20200520_TOF1_AF_479_ZeBanC_P4_D3	88	3	0	0	0	0
20200520_TOF1_AF_480_ZeBanC_P4_D4	127	4	0	0	0	2
20200520_TOF1_AF_481_ZeBanC_P4_D5	32	7	1	1	0	8
20200520_TOF1_AF_482_ZeBanC_P4_D6	161	7	0	1	0	6
20200520_TOF1_AF_483_ZeBanC_P4_D7	127	7	0	0	0	16
20200520_TOF1_AF_485_ZeBanC_P4_D8	114	7	0	1	0	6
20200520_TOF1_AF_487_ZeBanC_P4_D10	80	6	0	0	0	14
20200520_TOF1_AF_488_ZeBanC_P4_D11	7	7	0	0	0	57
20200520_TOF1_AF_489_ZeBanC_P4_D12	127	3	0	0	0	0
20200520_TOF1_AF_492_ZeBanC_P4_E2	7	7	0	0	0	52
20200520_TOF1_AF_493_ZeBanC_P4_E3	127	4	0	0	0	9
20200520_TOF1_AF_494_ZeBanC_P4_E4	88	4	0	0	0	10
20200520_TOF1_AF_499_ZeBanC_P4_E7	7	7	0	0	0	69
20200520_TOF1_AF_500_ZeBanC_P4_E8	127	7	1	0	0	18
20200520_TOF1_AF_501_ZeBanC_P4_E9	118	7	1	0	0	94
20200520_TOF1_AF_504_ZeBanC_P4_E11	88	4	0	0	0	7
20200520_TOF1_AF_505_ZeBanC_P4_E12	77	3	1	0	0	3
20200520_TOF1_AF_506_ZeBanC_P4_F1	88	3	0	0	0	3
20200520_TOF1_AF_507_ZeBanC_P4_F2	7	7	0	0	0	78
20200520_TOF1_AF_508_ZeBanC_P4_F3	122	5	0	0	0	23
20200520_TOF1_AF_511_ZeBanC_P4_F5	133	4	0	0	0	1
20200520_TOF1_AF_513_ZeBanC_P4_F7	101	3	0	0	0	9
20200520_TOF1_AF_514_ZeBanC_P4_F8	101	5	0	0	0	14
20200520_TOF1_AF_516_ZeBanC_P4_F9	99	4	1	0	0	19
20200520_TOF1_AF_517_ZeBanC_P4_F10	118	6	0	0	0	85
20200520_TOF1_AF_519_ZeBanC_P4_F12	118	6	0	0	0	73
20200520_TOF1_AF_523_ZeBanC_P4_G3	69	7	1	0	0	106
20200520_TOF1_AF_524_ZeBanC_P4_G4	7	7	0	0	0	59
20200520_TOF1_AF_525_ZeBanC_P4_G5	67	6	0	0	0	4
20200520_TOF1_AF_526_ZeBanC_P4_G6	75	4	1	0	0	2
20200520_TOF1_AF_530_ZeBanC_P4_G8	46	0	0	0	0	-14
20200520_TOF1_AF_531_ZeBanC_P4_G9	56	3	0	0	0	2
20200520_TOF1_AF_535_ZeBanC_P4_G12	99	4	0	0	0	14
20200520_TOF1_AF_537_ZeBanC_P4_H2	69	4	0	0	0	111
20200520_TOF1_AF_539_ZeBanC_P4_H4	29	5	1	0	0	21
20200520_TOF1_AF_541_ZeBanC_P4_H5	76	4	0	0	0	5
20200520_TOF1_AF_542_ZeBanC_P4_H6	67	7	1	0	0	6
20200520_TOF1_AF_544_ZeBanC_P4_H8	161	7	0	1	0	8
20200520_TOF1_AF_545_ZeBanC_P4_H9	80	6	0	0	0	21
20200520_TOF1_AF_547_ZeBanC_P4_H10	32	6	0	1	0	6
20200520_TOF1_AF_548_ZeBanC_P4_H11	60	7	0	0	0	36
20200520_TOF1_AF_549_ZeBanC_P4_H12	118	7	0	0	0	71
20200520_TOF1_AF_551_ZeBanC_P6_A2	59	7	0	1	0	19
20200520_TOF1_AF_555_ZeBanC_P6_A5	68	4	0	0	0	7
20200520_TOF1_AF_560_ZeBanC_P6_A8	59	7	0	1	0	33
20200520_TOF1_AF_561_ZeBanC_P6_A9	104	7	0	0	0	69
20200520_TOF1_AF_562_ZeBanC_P6_A12	121	3	0	0	0	1
20200520_TOF1_AF_563_ZeBanC_P6_B1	121	4	0	0	0	8
20200520_TOF1_AF_564_ZeBanC_P6_B4	121	4	0	0	0	4
20200520_TOF1_AF_566_ZeBanC_P6_B6	40	3	0	0	0	1
20200520_TOF1_AF_567_ZeBanC_P6_B9	119	6	0	1	0	12
20200520_TOF1_AF_568_ZeBanC_P6_B11	40	4	0	0	0	6
20200520_TOF1_AF_569_ZeBanC_P6_C1	119	5	0	1	0	3
20200520_TOF1_AF_570_ZeBanC_P6_C2	30	7	0	0	0	58
20200520_TOF1_AF_572_ZeBanC_P6_C3	68	4	0	0	0	5
20200520_TOF1_AF_573_ZeBanC_P6_C4	119	6	0	1	0	10
20200520_TOF1_AF_575_ZeBanC_P6_C6	30	7	1	0	0	63
20200520_TOF1_AF_576_ZeBanC_P6_C7	68	4	0	0	0	10
20200520_TOF1_AF_579_ZeBanC_P6_C9	165	3	0	0	0	28
20200520_TOF1_AF_580_ZeBanC_P6_C12	59	7	0	1	0	17
20200520_TOF1_AF_581_ZeBanC_P6_D1	68	4	1	0	0	12
20200520_TOF1_AF_584_ZeBanC_P6_D3	165	3	0	0	0	21
20200520_TOF1_AF_585_ZeBanC_P6_D4	104	7	0	0	0	64
20200520_TOF1_AF_586_ZeBanC_P6_D5	104	7	0	0	0	57
20200520_TOF1_AF_587_ZeBanC_P6_D6	40	4	1	0	0	13
20200520_TOF1_AF_588_ZeBanC_P6_D10	59	7	1	1	0	40
20200520_TOF1_AF_591_ZeBanC_P6_D11	119	6	0	1	0	5
20200520_TOF1_AF_592_ZeBanC_P6_D12	59	7	0	1	0	36
20200520_TOF1_AF_593_ZeBanC_P6_E3	165	4	1	0	0	39
20200520_TOF1_AF_594_ZeBanC_P6_E4	104	7	0	0	0	55
20200520_TOF1_AF_595_ZeBanC_P6_E5	104	6	0	0	0	38
20200520_TOF1_AF_598_ZeBanC_P6_E7	104	6	0	0	0	48
20200520_TOF1_AF_601_ZeBanC_P6_F2	119	6	0	1	0	15
20200520_TOF1_AF_603_ZeBanC_P6_F5	104	7	1	0	0	73
20200520_TOF1_AF_604_ZeBanC_P6_F6	68	3	0	0	0	0
20200520_TOF1_AF_605_ZeBanC_P6_F7	68	3	0	0	0	3
20200520_TOF1_AF_606_ZeBanC_P6_F9	104	6	0	0	0	50
20200520_TOF1_AF_607_ZeBanC_P6_F11	104	7	0	0	0	66
20200520_TOF1_AF_609_ZeBanC_P6_F12	104	7	0	0	0	52
20200520_TOF1_AF_611_ZeBanC_P6_G2	165	3	0	0	0	23
20200520_TOF1_AF_612_ZeBanC_P6_G3	165	3	0	0	0	16
20200520_TOF1_AF_616_ZeBanC_P6_G10	59	7	0	1	0	24
20200520_TOF1_AF_617_ZeBanC_P6_G11	59	7	0	1	0	31
20200520_TOF1_AF_618_ZeBanC_P6_H2	59	7	0	1	0	10
20200520_TOF1_AF_622_ZeBanC_P6_H5	104	6	0	0	0	50
20200520_TOF1_AF_625_ZeBanC_P6_H11	165	3	0	0	0	18
20200520_TOF1_AF_626_ZeBanC_P6_H12	59	7	0	1	0	15
20200710_TOF1_LS_009_ZeBanc2_P5_E5	20	7	0	1	0	76
20200710_TOF1_LS_011_ZeBanc2_P4_F7	109	6	0	0	0	1
20200710_TOF1_LS_013_ZeBanc2_P1_B11	115	7	0	0	0
20200710_TOF1_LS_015_ZeBanc2_P3_E3	45	7	0	0	0	96
20200710_TOF1_LS_016_ZeBanc2_P2_D2	122	5	0	0	0	11
20200710_TOF1_LS_017_ZeBanc2_P1_C5	36	7	0	0	0	28
20200710_TOF1_LS_018_ZeBanc2_P2_H9	129	7	0	0	0
20200710_TOF1_LS_020_ZeBanc2_P1_G12	141	7	0	0	0	42
20200710_TOF1_LS_021_ZeBanc2_P5_E4	20	7	0	1	0	71
20200710_TOF1_LS_022_ZeBanc2_P1_A1	115	7	0	0	0
20200710_TOF1_LS_023_ZeBanc2_P5_H6	20	7	1	1	0	78
20200710_TOF1_LS_024_ZeBanc2_P1_A8	26	7	0	1	0	63
20200710_TOF1_LS_025_ZeBanc2_P4_G10	144	7	1	0	0	57
20200710_TOF1_LS_026_ZeBanc2_P4_H3	80	4	0	0	0	12
20200710_TOF1_LS_027_ZeBanc2_P3_F4	19	3	0	0	0	0
20200710_TOF1_LS_028_ZeBanc2_P4_B10	17	7	1	0	0	58
20200710_TOF1_LS_029_ZeBanc2_P2_F9	129	7	0	0	0
20200710_TOF1_LS_032_ZeBanc2_P2_B6	107	3	0	0	0	5
20200710_TOF1_LS_033_ZeBanc2_P4_C8	120	6	0	0	0	26
20200710_TOF1_LS_034_ZeBanc2_P3_E8	45	7	0	0	0	82
20200710_TOF1_LS_035_ZeBanc2_P1_D1	159	7	0	1	0	1
20200710_TOF1_LS_036_ZeBanc2_P1_D7	60	6	0	0	0	17
20200710_TOF1_LS_037_ZeBanc2_P1_F11	60	7	0	0	0	10
20200710_TOF1_LS_039_ZeBanc2_P1_E10	115	7	0	0	0
20200710_TOF1_LS_041_ZeBanc2_P3_A4	102	6	0	0	0	17
20200710_TOF1_LS_043_ZeBanc2_P2_D3	47	7	0	0	0	73
20200710_TOF1_LS_044_ZeBanc2_P3_F7	12	7	0	0	0	20
20200710_TOF1_LS_045_ZeBanc2_P5_F12	30	7	0	0	0	28
20200710_TOF1_LS_046_ZeBanc2_P5_G2	30	7	0	0	0	40
20200710_TOF1_LS_048_ZeBanc2_P4_C9	135	7	0	0	0
20200710_TOF1_LS_049_ZeBanc2_P2_H7	47	7	0	0	0	66
20200710_TOF1_LS_050_ZeBanc2_P1_B5	141	7	0	0	0	33
20200710_TOF1_LS_051_ZeBanc2_P2_A8	129	7	0	0	0
20200710_TOF1_LS_052_ZeBanc2_P1_D3	118	6	0	0	0	69
20200710_TOF1_LS_054_ZeBanc2_P1_D5	26	5	0	1	0	56
20200710_TOF1_LS_055_ZeBanc2_P1_G9	37	7	0	0	0	10
20200710_TOF1_LS_056_ZeBanc2_P3_B8	43	3	0	0	0	9
20200710_TOF1_LS_057_ZeBanc2_P4_H12	119	7	1	1	0	17
20200710_TOF1_LS_059_ZeBanc2_P2_H12	2	5	0	0	0	9
20200710_TOF1_LS_061_ZeBanc2_P4_H8	153	4	1	0	0	63
20200710_TOF1_LS_062_ZeBanc2_P4_G2	8	7	0	0	0	55
20200710_TOF1_LS_063_ZeBanc2_P3_B12	51	6	0	0	0	21
20200710_TOF1_LS_065_ZeBanc2_P3_B7	53	0	0	0	0	-88
20200710_TOF1_LS_066_ZeBanc2_P4_H11	8	4	0	0	0	39
20200710_TOF1_LS_067_ZeBanc2_P2_F8	122	4	0	0	0	0
20200710_TOF1_LS_068_ZeBanc2_P1_D6	115	7	0	0	0
20200710_TOF1_LS_070_ZeBanc2_P2_G12	117	6	0	0	0	7
20200710_TOF1_LS_071_ZeBanc2_P2_D8	47	7	0	0	0	69
20200710_TOF1_LS_073_ZeBanc2_P5_B6	67	7	1	0	0	6
20200710_TOF1_LS_074_ZeBanc2_P4_G3	86	4	0	0	0	63
20200710_TOF1_LS_075_ZeBanc2_P4_H9	135	7	0	0	0
20200710_TOF1_LS_078_ZeBanc2_P5_F6	7	7	0	0	0	50
20200710_TOF1_LS_079_ZeBanc2_P1_E5	60	7	0	0	0	20
20200710_TOF1_LS_080_ZeBanc2_P2_H8	84	6	0	0	0	21
20200710_TOF1_LS_081_ZeBanc2_P1_A5	37	7	0	0	0	19
20200710_TOF1_LS_082_ZeBanc2_P4_D1	152	7	0	0	0	43
20200710_TOF1_LS_083_ZeBanc2_P2_G4	27	4	0	0	0	27
20200710_TOF1_LS_084_ZeBanc2_P4_F2	41	7	1	1	0	0
20200710_TOF1_LS_085_ZeBanc2_P3_F5	43	7	0	0	0	25
20200710_TOF1_LS_086_ZeBanc2_P3_D10	69	6	0	0	0	66
20200710_TOF1_LS_088_ZeBanc2_P4_D7	120	6	0	0	0	35
20200710_TOF1_LS_089_ZeBanc2_P3_F6	59	6	0	1	0	5
20200710_TOF1_LS_090_ZeBanc2_P1_G3	139	7	0	0	0	21
20200710_TOF1_LS_092_ZeBanc2_P4_H1	80	3	0	0	0	0
20200710_TOF1_LS_093_ZeBanc2_P1_E4	54	4	0	0	0	18
20200710_TOF1_LS_095_ZeBanc2_P2_A2	44	5	0	1	0	1
20200710_TOF1_LS_096_ZeBanc2_P2_F5	117	7	1	0	0	16
20200710_TOF1_LS_097_ZeBanc2_P3_H6	102	6	0	0	0	29
20200710_TOF1_LS_101_ZeBanc2_P2_C5	84	6	0	0	0	14
20200710_TOF1_LS_102_ZeBanc2_P5_G7	104	6	0	0	0	36
20200710_TOF1_LS_103_ZeBanc2_P2_F12	90	7	0	1	0	37
20200710_TOF1_LS_104_ZeBanc2_P3_D11	156	7	0	1	0	16
20200710_TOF1_LS_108_ZeBanc2_P3_C1	69	6	0	0	0	90
20200710_TOF1_LS_109_ZeBanc2_P1_E1	163	3	0	0	0	0
20200710_TOF1_LS_111_ZeBanc2_P5_A5	18	7	0	0	0	121
20200710_TOF1_LS_112_ZeBanc2_P5_F7	42	6	0	0	0	24
20200710_TOF1_LS_113_ZeBanc2_P3_F3	150	0	0	0	0	-21
20200710_TOF1_LS_114_ZeBanc2_P2_H2	129	7	0	0	0
20200710_TOF1_LS_115_ZeBanc2_P5_H7	18	7	0	0	0	116
20200710_TOF1_LS_117_ZeBanc2_P2_B3	101	3	0	0	0	7
20200710_TOF1_LS_118_ZeBanc2_P2_F3	129	7	0	0	0
20200710_TOF1_LS_119_ZeBanc2_P2_A1	47	6	0	0	0	59
20200710_TOF1_LS_120_ZeBanc2_P5_B2	42	6	0	0	0	19
20200710_TOF1_LS_122_ZeBanc2_P4_B5	83	7	0	1	0	7
20200710_TOF1_LS_123_ZeBanc2_P3_E10	69	6	0	0	0	87
20200710_TOF1_LS_124_ZeBanc2_P3_G7	1	6	0	0	0	21
20200710_TOF1_LS_125_ZeBanc2_P4_E2	86	4	0	0	0	60
20200710_TOF1_LS_126_ZeBanc2_P3_B9	102	7	0	0	0	41
20200710_TOF1_LS_128_ZeBanc2_P2_C3	16	3	0	0	0	7
20200710_TOF1_LS_129_ZeBanc2_P3_D1	1	6	0	0	0	26
20200710_TOF1_LS_130_ZeBanc2_P1_C1	139	7	0	0	0	35
20200710_TOF1_LS_132_ZeBanc2_P3_E1	45	7	0	0	0	84
20200710_TOF1_LS_134_ZeBanc2_P3_B11	69	6	0	0	0	85
20200710_TOF1_LS_136_ZeBanc2_P4_E10	17	6	0	0	0	46
20200710_TOF1_LS_138_ZeBanc2_P4_A10	128	4	0	0	0	5
20200710_TOF1_LS_139_ZeBanc2_P3_G4	19	4	0	0	0	14
20200710_TOF1_LS_140_ZeBanc2_P2_H11	129	7	0	0	0
20200710_TOF1_LS_141_ZeBanc2_P1_G7	76	5	1	0	0	7
20200710_TOF1_LS_143_ZeBanc2_P4_B8	144	6	0	0	0	52
20200710_TOF1_LS_145_ZeBanc2_P2_A6	122	5	0	0	0	16
20200710_TOF1_LS_146_ZeBanc2_P2_G3	47	7	0	0	0	78
20200710_TOF1_LS_147_ZeBanc2_P4_B7	120	6	0	0	0	30
20200710_TOF1_LS_150_ZeBanc2_P3_C3	69	6	0	0	0	92
20200710_TOF1_LS_151_ZeBanc2_P4_D9	86	6	0	0	0	70
20200710_TOF1_LS_153_ZeBanc2_P2_B9	100	7	0	0	0	86
20200710_TOF1_LS_154_ZeBanc2_P5_F5	104	6	0	0	0	43
20200710_TOF1_LS_156_ZeBanc2_P3_A8	12	7	0	0	0	25
20200710_TOF1_LS_158_ZeBanc2_P4_G9	8	7	0	0	0	50
20200710_TOF1_LS_159_ZeBanc2_P4_A4	135	7	0	0	0
20200710_TOF1_LS_160_ZeBanc2_P4_F11	62	0	0	0	0	-52
20200710_TOF1_LS_161_ZeBanc2_P2_F6	110	0	0	0	0	-90
20200710_TOF1_LS_164_ZeBanc2_P1_A11	52	5	0	1	0	0
20200710_TOF1_LS_165_ZeBanc2_P3_C5	12	7	1	0	0	41
20200710_TOF1_LS_166_ZeBanc2_P4_A6	8	4	0	0	0	36
20200710_TOF1_LS_168_ZeBanc2_P2_B5	129	7	0	0	0
20200710_TOF1_LS_169_ZeBanc2_P3_E2	45	7	0	0	0	80
20200710_TOF1_LS_170_ZeBanc2_P1_G11	115	7	0	0	0
20200710_TOF1_LS_171_ZeBanc2_P5_G9	18	7	0	0	0	119
20200710_TOF1_LS_172_ZeBanc2_P2_A7	84	6	0	0	0	23
20200710_TOF1_LS_173_ZeBanc2_P2_A3	122	4	0	0	0	2
20200710_TOF1_LS_174_ZeBanc2_P3_H11	1	6	0	0	0	28
20200710_TOF1_LS_175_ZeBanc2_P4_B9	94	4	0	1	0	12
20200710_TOF1_LS_176_ZeBanc2_P2_D12	129	7	0	0	0
20200710_TOF1_LS_177_ZeBanc2_P1_D2	37	7	0	0	0	5
20200710_TOF1_LS_179_ZeBanc2_P4_C7	144	7	0	0	0	55
20200710_TOF1_LS_180_ZeBanc2_P2_D10	16	3	1	0	0	9
20200710_TOF1_LS_182_ZeBanc2_P1_G8	37	7	0	0	0	12
20200710_TOF1_LS_183_ZeBanc2_P2_B8	90	7	0	1	0	35
20200710_TOF1_LS_185_ZeBanc2_P2_H5	61	0	0	0	0	-55
20200710_TOF1_LS_187_ZeBanc2_P4_F5	35	7	1	0	0	0
20200710_TOF1_LS_188_ZeBanc2_P4_D6	8	7	0	0	0	48
20200710_TOF1_LS_190_ZeBanc2_P2_E4	47	7	0	0	0	71
20200710_TOF1_LS_191_ZeBanc2_P4_F3	86	7	0	0	0	79
20200710_TOF1_LS_192_ZeBanc2_P1_G10	54	3	0	0	0	2
20200710_TOF1_LS_195_ZeBanc2_P2_C1	117	6	0	0	0	2
20200710_TOF1_LS_197_ZeBanc2_P3_C8	69	6	0	0	0	76
20200710_TOF1_LS_198_ZeBanc2_P1_G6	141	6	0	0	0	19
20200710_TOF1_LS_199_ZeBanc2_P3_H4	43	7	0	0	0	23
20200710_TOF1_LS_200_ZeBanc2_P2_B2	84	6	0	0	0	18
20200710_TOF1_LS_202_ZeBanc2_P3_G11rep	81	0	0	0	0	-41
20200710_TOF1_LS_203_ZeBanc2_P1_H8	76	3	0	0	0	2
20200710_TOF1_LS_204_ZeBanc2_P3_D12	43	4	0	0	0	18
20200710_TOF1_LS_206_ZeBanc2_P5_A10	15	0	0	0	0	-55
20200710_TOF1_LS_209_ZeBanc2_P3_E11	51	7	1	0	0	23
20200710_TOF1_LS_210_ZeBanc2_P4_F4	80	4	0	0	0	7
20200710_TOF1_LS_211_ZeBanc2_P4_B2	152	7	0	0	0	36
20200710_TOF1_LS_213_ZeBanc2_P3_F1	111	4	1	0	0	24
20200710_TOF1_LS_214_ZeBanc2_P2_E5	29	3	0	0	0	7
20200710_TOF1_LS_216_ZeBanc2_P3_A12	156	7	0	1	0	5
20200710_TOF1_LS_218_ZeBanc2_P2_A5	100	7	0	0	0	53
20200710_TOF1_LS_219_ZeBanc2_P2_A10	90	7	0	1	0	16
20200710_TOF1_LS_221_ZeBanc2_P3_G10	156	7	0	1	0	19
20200710_TOF1_LS_222_ZeBanc2_P4_D10	106	4	0	0	0	12
20200710_TOF1_LS_225_ZeBanc2_P2_B4	107	3	0	0	0	7
20200710_TOF1_LS_226_ZeBanc2_P5_B4	15	6	0	0	0	15
20200710_TOF1_LS_227_ZeBanc2_P2_F7	47	7	0	0	0	57
20200710_TOF1_LS_228_ZeBanc2_P2_D9	90	7	0	1	0	44
20200710_TOF1_LS_230_ZeBanc2_P3_G12	1	6	0	0	0	35
20200710_TOF1_LS_231_ZeBanc2_P1_H11	134	3	0	0	0	2
20200710_TOF1_LS_232_ZeBanc2_P5_A4	30	7	0	0	0	56
20200710_TOF1_LS_233_ZeBanc2_P2_G6	85	4	1	0	0	1
20200710_TOF1_LS_234_ZeBanc2_P1_C9	139	7	0	0	0	40
20200710_TOF1_LS_236_ZeBanc2_P5_E2	7	7	0	0	0	43
20200710_TOF1_LS_237_ZeBanc2_P5_B7	30	7	0	0	0	44
20200710_TOF1_LS_238_ZeBanc2_P1_H9	115	7	0	0	0
20200710_TOF1_LS_239_ZeBanc2_P1_C12	141	7	0	0	0	21
20200710_TOF1_LS_240_ZeBanc2_P3_H1	156	7	0	1	0	14
20200710_TOF1_LS_241_ZeBanc2_P2_C7	13	3	1	0	0	1
20200710_TOF1_LS_242_ZeBanc2_P3_D3	69	6	0	0	0	71
20200710_TOF1_LS_243_ZeBanc2_P2_B10	90	7	0	1	0	39
20200710_TOF1_LS_244_ZeBanc2_P2_C2	154	3	1	0	0	0
20200710_TOF1_LS_245_ZeBanc2_P4_E8	121	4	0	0	0	6
20200710_TOF1_LS_248_ZeBanc2_P4_G4	28	3	0	0	0	1
20200710_TOF1_LS_249_ZeBanc2_P3_D2	69	6	0	0	0	83
20200710_TOF1_LS_250_ZeBanc2_P3_G1	156	7	0	1	0	12
20200710_TOF1_LS_251_ZeBanc2_P3_H2	12	7	0	0	0	18
20200710_TOF1_LS_252_ZeBanc2_P4_B12	17	4	0	0	0	39
20200710_TOF1_LS_253_ZeBanc2_P3_F2	1	4	0	0	0	16
20200710_TOF1_LS_256_ZeBanc2_P2_C8	27	4	0	0	0	29
20200710_TOF1_LS_257_ZeBanc2_P1_F5	26	5	0	1	0	54
20200710_TOF1_LS_259_ZeBanc2_P1_E6	115	7	0	0	0
20200710_TOF1_LS_260_ZeBanc2_P2_E6	2	5	0	0	0	16
20200710_TOF1_LS_261_ZeBanc2_P4_C5	106	4	1	0	0	14
20200710_TOF1_LS_262_ZeBanc2_P4_F8	83	7	0	1	0	2
20200710_TOF1_LS_263_ZeBanc2_P1_E12	141	7	0	0	0	35
20200710_TOF1_LS_264_ZeBanc2_P2_G2	84	6	0	0	0	30
20200710_TOF1_LS_267_ZeBanc2_P1_B9	134	3	1	0	0	4
20200710_TOF1_LS_268_ZeBanc2_P4_H4	8	4	0	0	0	41
20200710_TOF1_LS_270_ZeBanc2_P3_G6	1	7	1	0	0	40
20200710_TOF1_LS_271_ZeBanc2_P2_D11	2	6	0	0	0	23
20200710_TOF1_LS_272_ZeBanc2_P1_H6	26	5	0	1	0	47
20200710_TOF1_LS_273_ZeBanc2_P4_E4	120	3	0	0	0	12
20200710_TOF1_LS_275_ZeBanc2_P1_G5	60	7	0	0	0	24
20200710_TOF1_LS_276_ZeBanc2_P1_G1	141	7	0	0	0	37
20200710_TOF1_LS_278_ZeBanc2_P2_B1	29	3	0	0	0	5
20200710_TOF1_LS_279_ZeBanc2_P2_E12	47	7	0	0	0	50
20200710_TOF1_LS_281_ZeBanc2_P4_A11	109	6	0	0	0	6
20200710_TOF1_LS_282_ZeBanc2_P3_A1	162	6	0	0	0	5
20200710_TOF1_LS_283_ZeBanc2_P1_C2	37	7	0	0	0	14
20200710_TOF1_LS_288_ZeBanc2_P1_F4	115	7	0	0	0
20200710_TOF1_LS_290_ZeBanc2_P5_A8	42	6	0	0	0	28
20200710_TOF1_LS_293_ZeBanc2_P2_G9	129	7	0	0	0
20200710_TOF1_LS_294_ZeBanc2_P3_G5	1	4	0	0	0	19
20200710_TOF1_LS_296_ZeBanc2_P3_G3	51	6	0	0	0	16
20200710_TOF1_LS_297_ZeBanc2_P1_A12	6	0	0	0	0	-71
20200710_TOF1_LS_298_ZeBanc2_P4_D5	157	3	1	0	0	4
20200710_TOF1_LS_299_ZeBanc2_P4_A12	152	7	0	0	0	39
20200710_TOF1_LS_300_ZeBanc2_P4_E3	8	7	0	0	0	43
20200710_TOF1_LS_301_ZeBanc2_P5_G4	30	5	0	0	0	33
20200710_TOF1_LS_302_ZeBanc2_P3_D4	1	6	0	0	0	30
20200710_TOF1_LS_305_ZeBanc2_P4_B4	152	7	0	0	0	34
20200710_TOF1_LS_306_ZeBanc2_P3_F9	12	5	0	0	0	48
20200710_TOF1_LS_307_ZeBanc2_P1_H10	115	7	0	0	0
20200710_TOF1_LS_308_ZeBanc2_P2_G8	129	7	0	0	0
20200710_TOF1_LS_309_ZeBanc2_P1_E2	139	7	0	0	0	28
20200710_TOF1_LS_311_ZeBanc2_P2_E2	44	5	0	1	0	3
20200710_TOF1_LS_312_ZeBanc2_P4_G12	17	4	0	0	0	42
20200710_TOF1_LS_313_ZeBanc2_P2_G1	29	3	0	0	0	12
20200710_TOF1_LS_316_ZeBanc2_P3_D7	12	7	0	0	0	36
20200710_TOF1_LS_318_ZeBanc2_P4_C10	128	4	1	0	0	7
20200710_TOF1_LS_319_ZeBanc2_P5_E6	18	7	0	0	0	114
20200710_TOF1_LS_320_ZeBanc2_P4_F9	80	4	0	0	0	3
20200710_TOF1_LS_321_ZeBanc2_P1_C7	60	7	0	0	0	8
20200710_TOF1_LS_324_ZeBanc2_P2_E8	47	7	0	0	0	55
20200710_TOF1_LS_325_ZeBanc2_P3_A9	12	7	0	0	0	15
20200710_TOF1_LS_327_ZeBanc2_P3_H10	45	7	0	0	0	77
20200710_TOF1_LS_328_ZeBanc2_P2_C11	16	3	0	0	0	5
20200710_TOF1_LS_329_ZeBanc2_P1_D12	60	7	0	0	0	41
20200710_TOF1_LS_330_ZeBanc2_P3_E4	69	6	0	0	0	78
20200710_TOF1_LS_333_ZeBanc2_P4_D11	8	7	0	0	0	46
20200710_TOF1_LS_336_ZeBanc2_P4_E9	120	6	0	0	0	33
20200710_TOF1_LS_338_ZeBanc2_P1_F3	60	7	0	0	0	29
20200710_TOF1_LS_339_ZeBanc2_P2_A4	90	7	0	1	0	30
20200710_TOF1_LS_340_ZeBanc2_P2_H3	47	7	0	0	0	62
20200710_TOF1_LS_341_ZeBanc2_P3_C12	1	6	0	0	0	33
20200710_TOF1_LS_343_ZeBanc2_P3_C7	43	7	1	0	0	30
20200710_TOF1_LS_344_ZeBanc2_P5_F2	39	3	0	1	0	12
20200710_TOF1_LS_345_ZeBanc2_P1_H2	115	7	0	0	0
20200710_TOF1_LS_346_ZeBanc2_P3_A2	1	6	0	0	0	37
20200710_TOF1_LS_347_ZeBanc2_P2_G11	90	7	0	1	0	32
20200710_TOF1_LS_350_ZeBanc2_P1_C8	115	7	0	0	0
20200710_TOF1_LS_352_ZeBanc2_P1_C11	26	5	0	1	0	49
20200710_TOF1_LS_353_ZeBanc2_P1_F10	113	0	0	0	0	-36
20200710_TOF1_LS_354_ZeBanc2_P4_C12	119	7	0	1	0	8
20200710_TOF1_LS_355_ZeBanc2_P2_D1	84	3	0	0	0	7
20200710_TOF1_LS_356_ZeBanc2_P1_A2	37	7	0	0	0	3
20200710_TOF1_LS_357_ZeBanc2_P3_C10	69	6	0	0	0	80
20200710_TOF1_LS_359_ZeBanc2_P1_F12	139	7	0	0	0	42
20200710_TOF1_LS_361_ZeBanc2_P4_G8	8	4	0	0	0	34
20200710_TOF1_LS_363_ZeBanc2_P4_D3	152	7	0	0	0	48
20200710_TOF1_LS_365_ZeBanc2_P3_D8	45	7	0	0	0	87
20200710_TOF1_LS_366_ZeBanc2_P2_F4	143	5	1	0	0	6
20200710_TOF1_LS_367_ZeBanc2_P5_B10	42	7	1	0	0	45
20200710_TOF1_LS_368_ZeBanc2_P1_D4	54	4	0	0	0	16
20200710_TOF1_LS_369_ZeBanc2_P4_B3	152	7	0	0	0	32
20200710_TOF1_LS_373_ZeBanc2_P4_H2	153	4	0	0	0	61
20200710_TOF1_LS_374_ZeBanc2_P1_A6	113	0	0	0	0	-90
20200710_TOF1_LS_375_ZeBanc2_P1_A9	54	3	0	0	0	14
20200710_TOF1_LS_376_ZeBanc2_P1_E11	115	7	0	0	0
20200710_TOF1_LS_377_ZeBanc2_P1_H3	60	7	0	0	0	13
20200710_TOF1_LS_378_ZeBanc2_P2_E1	100	7	0	0	0	58
20200710_TOF1_LS_380_ZeBanc2_P3_D6	102	6	0	0	0	22
20200710_TOF1_LS_381_ZeBanc2_P1_F6	6	0	0	0	0	-50
20200710_TOF1_LS_382_ZeBanc2_P3_D9	69	6	0	0	0	99
20200710_TOF1_LS_384_ZeBanc2_P4_H7	17	4	0	0	0	44
20200710_TOF1_LS_385_ZeBanc2_P1_B4	54	0	0	0	0	-7
20200710_TOF1_LS_386_ZeBanc2_P4_G5	86	4	0	0	0	56
20200710_TOF1_LS_387_ZeBanc2_P1_F1	146	0	0	0	0	-56
20200710_TOF1_LS_388_ZeBanc2_P4_F6	152	6	0	0	0	20
20200710_TOF1_LS_389_ZeBanc2_P5_C9	42	6	0	0	0	33
20200710_TOF1_LS_390_ZeBanc2_P1_A10	54	4	0	0	0	9
20200710_TOF1_LS_391_ZeBanc2_P4_F1	120	6	0	0	0	21
20200710_TOF1_LS_392_ZeBanc2_P2_C12	27	7	1	0	0	20
20200710_TOF1_LS_393_ZeBanc2_P3_E5	12	7	0	0	0	13
20200710_TOF1_LS_396_ZeBanc2_P3_G2	59	7	0	1	0	3
20200710_TOF1_LS_397_ZeBanc2_P5_E8	85	3	0	0	0	11
20200710_TOF1_LS_398_ZeBanc2_P5_H5	18	7	0	0	0	100
20200710_TOF1_LS_399_ZeBanc2_P3_E12	45	7	0	0	0	89
20200710_TOF1_LS_400_ZeBanc2_P1_C6	118	6	0	0	0	57
20200710_TOF1_LS_401_ZeBanc2_P1_B6	52	5	1	1	0	2
20200710_TOF1_LS_403_ZeBanc2_P2_C6	47	7	0	0	0	64
20200710_TOF1_LS_404_ZeBanc2_P3_H5	142	3	1	0	0	1
20200710_TOF1_LS_406_ZeBanc2_P3_A11	156	7	0	1	0	0
20200710_TOF1_LS_408_ZeBanc2_P3_E6	69	6	0	0	0	94
20200710_TOF1_LS_412_ZeBanc2_P2_B11	129	7	1	0	0
20200710_TOF1_LS_413_ZeBanc2_P3_B3	43	4	0	0	0	21
20200710_TOF1_LS_414_ZeBanc2_P5_C6	30	7	0	0	0	42
20200710_TOF1_LS_415_ZeBanc2_P5_G11	18	7	0	0	0	128
20200710_TOF1_LS_416_ZeBanc2_P2_F11	129	7	0	0	0
20200710_TOF1_LS_418_ZeBanc2_P3_A3	102	6	0	0	0	20
20200710_TOF1_LS_419_ZeBanc2_P4_D8	86	7	0	0	0	74
20200710_TOF1_LS_420_ZeBanc2_P4_E12	86	4	0	0	0	58
20200710_TOF1_LS_422_ZeBanc2_P3_A5	12	7	0	0	0	34
20200710_TOF1_LS_423_ZeBanc2_P4_H6	135	7	0	0	0
20200710_TOF1_LS_425_ZeBanc2_P1_E3	26	5	0	1	0	51
20200710_TOF1_LS_426_ZeBanc2_P1_H5	56	0	0	0	0	-86
20200710_TOF1_LS_427_ZeBanc2_P1_H1	115	7	1	0	0
20200710_TOF1_LS_429_ZeBanc2_P2_F1	122	4	0	0	0	4
20200710_TOF1_LS_430_ZeBanc2_P5_G1	18	7	0	0	0	130
20200710_TOF1_LS_431_ZeBanc2_P1_C10	139	7	0	0	0	31
20200710_TOF1_LS_433_ZeBanc2_P5_F10	30	7	0	0	0	51
20200710_TOF1_LS_434_ZeBanc2_P5_H4	42	6	0	0	0	21
20200710_TOF1_LS_435_ZeBanc2_P3_B6	12	7	0	0	0	39
20200710_TOF1_LS_436_ZeBanc2_P2_D7	44	5	0	1	0	10
20200710_TOF1_LS_437_ZeBanc2_P1_B7	37	7	0	0	0	7
20200710_TOF1_LS_438_ZeBanc2_P2_E10	122	4	0	0	0	7
20200710_TOF1_LS_440_ZeBanc2_P3_B4	102	6	0	0	0	24
20200710_TOF1_LS_442_ZeBanc2_P4_H5	86	4	0	0	0	67
20200710_TOF1_LS_443_ZeBanc2_P1_B1	141	7	0	0	0	26
20200710_TOF1_LS_444_ZeBanc2_P3_H8	162	7	0	0	0	21
20200710_TOF1_LS_447_ZeBanc2_P4_A2	152	7	0	0	0	25
20200710_TOF1_LS_448_ZeBanc2_P2_D4	129	7	0	0	0
20200710_TOF1_LS_449_ZeBanc2_P4_A5	120	6	0	0	0	19
20200710_TOF1_LS_453_ZeBanc2_P3_B1	43	3	0	0	0	14
20200710_TOF1_LS_454_ZeBanc2_P3_A10	156	7	1	1	0	21
20200710_TOF1_LS_455_ZeBanc2_P3_B5	59	7	0	1	0	22
20200710_TOF1_LS_456_ZeBanc2_P2_H10	151	0	0	0	0	-57
20200710_TOF1_LS_458_ZeBanc2_P1_D9	115	7	0	0	0
20200710_TOF1_LS_460_ZeBanc2_P5_C3	7	7	0	0	0	45
20200710_TOF1_LS_461_ZeBanc2_P4_D4	153	4	0	0	0	58
20200710_TOF1_LS_463_ZeBanc2_P1_B12	54	4	0	0	0	11
20200710_TOF1_LS_465_ZeBanc2_P4_G11	153	4	0	0	0	54
20200710_TOF1_LS_466_ZeBanc2_P1_F9	139	7	0	0	0	24
20200710_TOF1_LS_467_ZeBanc2_P1_H12	139	7	0	0	0	19
20200710_TOF1_LS_470_ZeBanc2_P2_A9	147	7	1	1	0	0
20200710_TOF1_LS_471_ZeBanc2_P4_A8	128	4	0	0	0	2
20200710_TOF1_LS_473_ZeBanc2_P5_A12	7	7	0	0	0	62
20200710_TOF1_LS_475_ZeBanc2_P2_H1	84	3	0	0	0	9
20200710_TOF1_LS_476_ZeBanc2_P3_F11	160	0	0	0	0	-55
20200710_TOF1_LS_477_ZeBanc2_P5_H12	18	7	0	0	0	123
20200710_TOF1_LS_478_ZeBanc2_P3_C2	53	0	0	0	0	-63
20200819_TOF1_AF_075_FlorianKurthValidation_P1_G11	61	4	0	0	0	8
20200819_TOF1_AF_043_FlorianKurthValidation_P1_D5	33	3	0	0	0	2
20200819_TOF1_AF_083_FlorianKurthValidation_P1_A1	91	3	1	0	0	2
20200819_TOF1_AF_009_FlorianKurthValidation_P1_A2	48	5	0	0	0	21
20200819_TOF1_AF_096_FlorianKurthValidation_P1_E3	4	3	0	0	0	16
20200819_TOF1_AF_027_FlorianKurthValidation_P1_A11	14	3	1	0	0	4
20200819_TOF1_AF_056_FlorianKurthValidation_P1_G10	163	4	0	0	0	9
20200819_TOF1_AF_036_FlorianKurthValidation_P1_D8	116	5	1	0	0	15
20200819_TOF1_AF_079_FlorianKurthValidation_P1_B9	150	5	1	0	0	16
20200819_TOF1_AF_040_FlorianKurthValidation_P1_D1	146	4	1	0	0	2
20200819_TOF1_AF_050_FlorianKurthValidation_P1_G1	140	4	0	0	0	6
20200819_TOF1_AF_054_FlorianKurthValidation_P1_C5	22	3	0	0	0	4
20200819_TOF1_AF_048_FlorianKurthValidation_P1_F9	79	4	1	0	0	5
20200819_TOF1_AF_062_FlorianKurthValidation_P1_A3	124	3	1	0	0	5
20200819_TOF1_AF_016_FlorianKurthValidation_P1_F3	71	4	1	0	0	5
20200819_TOF1_AF_078_FlorianKurthValidation_P1_D3	92	4	0	0	0	6
20200819_TOF1_AF_047_FlorianKurthValidation_P1_E8	105	3	1	0	0	8
20200819_TOF1_AF_021_FlorianKurthValidation_P1_G9	66	3	0	0	0	0
20200819_TOF1_AF_099_FlorianKurthValidation_P1_H1	151	3	1	0	0	3
20200819_TOF1_AF_033_FlorianKurthValidation_P1_B4	44	5	1	1	0	26
20200819_TOF1_AF_105_FlorianKurthValidation_P1_B1	87	3	0	0	0	13
20200819_TOF1_AF_109_FlorianKurthValidation_P1_D12	19	4	0	0	0	33
20200819_TOF1_AF_111_FlorianKurthValidation_P1_B10	155	3	1	0	0	11
20200819_TOF1_AF_029_FlorianKurthValidation_P1_D6	39	3	0	1	0	12
20200819_TOF1_AF_013_FlorianKurthValidation_P1_A9	49	4	1	0	0	2
20200819_TOF1_AF_090_FlorianKurthValidation_P1_E10	82	3	1	0	0	0
20200819_TOF1_AF_064_FlorianKurthValidation_P1_C6	10	4	1	0	0	16
20200819_TOF1_AF_104_FlorianKurthValidation_P1_F11	50	4	1	0	0	4
20200819_TOF1_AF_077_FlorianKurthValidation_P1_C3	138	3	1	0	0	15
20200819_TOF1_AF_059_FlorianKurthValidation_P1_C1	58	3	0	0	0	12
20200819_TOF1_AF_098_FlorianKurthValidation_P1_F5	137	4	1	0	0	11
20200819_TOF1_AF_093_FlorianKurthValidation_P1_D2	93	3	0	0	0	9
20200819_TOF1_AF_089_FlorianKurthValidation_P1_E9	125	4	1	0	0	6
20200819_TOF1_AF_034_FlorianKurthValidation_P1_C10	25	3	1	0	0	6
20200819_TOF1_AF_012_FlorianKurthValidation_P1_F12	95	4	1	0	0	2
20200819_TOF1_AF_018_FlorianKurthValidation_P1_E4	54	5	1	0	0	25
20200819_TOF1_AF_025_FlorianKurthValidation_P1_C2	65	5	1	0	0	8
20200819_TOF1_AF_117_FlorianKurthValidation_P1_E11	148	5	0	0	0	11
20200819_TOF1_AF_121_FlorianKurthValidation_P1_C12	6	4	1	0	0	13
20200819_TOF1_AF_074_FlorianKurthValidation_P1_B5	85	3	0	0	0	11
20200819_TOF1_AF_126_FlorianKurthValidation_P1_D4	88	4	1	0	0	12
20200819_TOF1_AF_092_FlorianKurthValidation_P1_E5	122	5	0	0	0	25
20200819_TOF1_AF_060_FlorianKurthValidation_P1_A6	133	4	1	0	0	3
20200819_TOF1_AF_028_FlorianKurthValidation_P1_B12	3	3	1	0	0	0
20200819_TOF1_AF_118_FlorianKurthValidation_P1_G6	70	3	1	0	0	3
20200819_TOF1_AF_072_FlorianKurthValidation_P1_A4	72	3	1	0	0	3
20200819_TOF1_AF_071_FlorianKurthValidation_P1_D7	77	3	1	0	0	3
20200819_TOF1_AF_061_FlorianKurthValidation_P1_A8	101	5	0	0	0	14
20200819_TOF1_AF_065_FlorianKurthValidation_P1_F8	99	4	1	0	0	19
20200819_TOF1_AF_066_FlorianKurthValidation_P1_F2	75	4	1	0	0	2
20200819_TOF1_AF_015_FlorianKurthValidation_P1_C4	56	3	0	0	0	2
20200819_TOF1_AF_081_FlorianKurthValidation_P1_G8	69	4	0	0	0	111
20200819_TOF1_AF_120_FlorianKurthValidation_P1_C11	29	5	1	0	0	21
20200819_TOF1_AF_095_FlorianKurthValidation_P1_A7	121	4	0	0	0	8
20200819_TOF1_AF_037_FlorianKurthValidation_P1_H6	68	4	1	0	0	12
20200819_TOF1_AF_023_FlorianKurthValidation_P1_H11	40	4	1	0	0	13
20200819_TOF1_AF_044_FlorianKurthValidation_P1_F7	165	4	1	0	0	39
20200819_TOF1_AF_011_FlorianKurthValidation_P1_E12	153	4	1	0	0	63
20200819_TOF1_AF_019_FlorianKurthValidation_P1_F10	76	5	1	0	0	7
20200819_TOF1_AF_053_FlorianKurthValidation_P1_E1	16	3	1	0	0	9
20200819_TOF1_AF_114_FlorianKurthValidation_P1_F6	107	3	0	0	0	7
20200819_TOF1_AF_084_FlorianKurthValidation_P1_E6	13	3	1	0	0	1
20200819_TOF1_AF_112_FlorianKurthValidation_P1_H4	154	3	1	0	0	0
20200819_TOF1_AF_110_FlorianKurthValidation_P1_G2	28	3	0	0	0	1
20200819_TOF1_AF_087_FlorianKurthValidation_P1_G5	27	4	0	0	0	29
20200819_TOF1_AF_123_FlorianKurthValidation_P1_D11	106	4	1	0	0	14
20200819_TOF1_AF_017_FlorianKurthValidation_P1_A10	134	3	1	0	0	4
20200819_TOF1_AF_055_FlorianKurthValidation_P1_B6	157	3	1	0	0	4
20200819_TOF1_AF_124_FlorianKurthValidation_P1_B7	12	5	0	0	0	48
20200819_TOF1_AF_042_FlorianKurthValidation_P1_B8	128	4	1	0	0	7
20200819_TOF1_AF_067_FlorianKurthValidation_P1_D10	143	5	1	0	0	6
20200819_TOF1_AF_103_FlorianKurthValidation_P1_H12	52	5	1	1	0	2
20200819_TOF1_AF_046_FlorianKurthValidation_P1_E2	142	3	1	0	0	1
