## Supplementary data and machine learning code for "A proteomic survival predictor for COVID-19 patients in intensive care": Charlson_APACHE_SOFA.txt

Id	SP.Date	I.Age	I.Charlson	N.BMI	APACHE	I.SOFA	I.Died
45	20.04.2020	61	3	32,14	15	6	0
90	15.04.2020	72	3	34,6	26	14	1
141	04.05.2020	77	6	27,44	17	12	0
139	22.04.2020	56	1	29,39	33	14	0
47	04.05.2020	62	3	34,29	11	12	0
102	20.04.2020	22	0	33,95	17	12	0
117	27.04.2020	78	5	34,72	43	9	0
123	22.04.2020	53	1	39,61	39	14	1
152	04.05.2020	47	0	35,51	37	2	0
8	22.04.2020	67	6	35,5	47	12	0
135	06.04.2020	54	1	27,76	27	13	0
86	27.04.2020	75	6	23,6	34	7	0
18	15.04.2020	63	2	23,63	21	18	0
36	30.03.2020	63	3	36,23	24	5	0
162	08.04.2020	51	1	55,53	26	7	0
164	03.04.2020	62	3	37,45	31	11	1
89	06.04.2020	26	1	24,49	27	10	0
83	29.04.2020	77	3	30,52	26	7	1
37	29.04.2020	54	1	33,58	33	7	0
100	30.03.2020	62	5	27,78	33	11	0
96	20.04.2020	67	6	31,22	19	11	1
159	27.04.2020	76	3	27,78	29	11	1
114	30.03.2020	71	3	25,65	18	7	1
161	30.03.2020	50	7	23,88	29	12	1
80	29.04.2020	59	3	24,9	29	7	0
7	06.04.2020	58	2	29,3	14	12	0
60	22.04.2020	78	3	30,78	28	8	0
32	06.04.2020	86	4	23,66	17	7	1
127	06.04.2020	73	3	27,36	20	11	0
118	30.03.2020	35	1	36,73	17	11	0
69	29.04.2020	76	4	24,9	17	11	0
67	06.04.2020	55	1	36,41	11	2	0
30	29.04.2020	62	4	27,68	34	13	0
59	30.03.2020	74	5	29,22	28	11	1
104	30.03.2020	80	4	25,65	17	10	0
20	24.06.2020	42	1	29,38	37	7	1
144	24.06.2020	60	3	31,25	14	11	0
17	10.06.2020	42	0	29,38	4	6	0
119	15.04.2020	56	3	27,34	33	11	1
41	06.05.2020	80	4	29,05	58	10	1
12	13.05.2020	61	3	29,73	3	9	0
35	19.05.2020	83	7		22	5	0
51	24.06.2020	40	0	41,52	13	7	0
1	15.05.2020	51	1	34,95	9	10	0
43	06.05.2020	69	5	33,7	34	5	0
42	24.04.2020	69	2	24,49	26	5	0
27	01.07.2020	69	7	34,11	19	10	0
156	13.05.2020	66	6	28,41	33	13	1
147	15.05.2020	69	3	23,99	22	17	1
