## Supplementary data and machine learning code for "A proteomic survival predictor for COVID-19 patients in intensive care": Innsbruck - metadata.tsv

File.Name	Sample.Class	Sample.Type	SP	Id	Died	WHO	Days.Until.Outcome
818_TOF1_AF_015_MKeller-PACovid_P1_A5	biological	biological	Trypsin_SPE	14	0	6	52
818_TOF1_AF_018_MKeller-PACovid_P1_D7	biological	biological	Trypsin_SPE	3	1	6	22
818_TOF1_AF_028_MKeller-PACovid_P1_C6	biological	biological	Trypsin_SPE	33	0	6	12
818_TOF1_AF_036_MKeller-PACovid_P1_G6	biological	biological	Trypsin_SPE	10	0	7	21
818_TOF1_AF_037_MKeller-PACovid_P1_F2	biological	biological	Trypsin_SPE	13	0	6	20
818_TOF1_AF_048_MKeller-PACovid_P2_C12	biological	biological	Trypsin_SPE	31	0	5	18
818_TOF1_AF_050_MKeller-PACovid_P1_C12	biological	biological	Trypsin_SPE	20	0	6	37
818_TOF1_AF_052_MKeller-PACovid_P2_F8	biological	biological	Trypsin_SPE	21	0	3	6
818_TOF1_AF_059_MKeller-PACovid_P2_C8	biological	biological	Trypsin_SPE	8	0	3	7
818_TOF1_AF_062_MKeller-PACovid_P2_C4	biological	biological	Trypsin_SPE	6	0	6	50
818_TOF1_AF_068_MKeller-PACovid_P2_F12	biological	biological	Trypsin_SPE	34	0	6	15
818_TOF1_AF_075_MKeller-PACovid_P2_H3	biological	biological	Trypsin_SPE	22	0	3	3
818_TOF1_AF_078_MKeller-PACovid_P2_F7	biological	biological	Trypsin_SPE	17	0	3	27
818_TOF1_AF_085_MKeller-PACovid_P2_C6	biological	biological	Trypsin_SPE	1	0	6	14
818_TOF1_AF_087_MKeller-PACovid_P1_C2	biological	biological	Trypsin_SPE	32	0	3	3
818_TOF1_AF_090_MKeller-PACovid_P2_B3	biological	biological	Trypsin_SPE	26	0	3	0
818_TOF1_AF_095_MKeller-PACovid_P2_G3	biological	biological	Trypsin_SPE	7	0	6	43
818_TOF1_AF_097_MKeller-PACovid_P2_E12	biological	biological	Trypsin_SPE	29	0	5	7
818_TOF1_AF_099_MKeller-PACovid_P1_G2	biological	biological	Trypsin_SPE	37	0	5	11
818_TOF1_AF_104_MKeller-PACovid_P1_H9	biological	biological	Trypsin_SPE	19	0	7
818_TOF1_AF_115_MKeller-PACovid_P1_H3	biological	biological	Trypsin_SPE	16	0	4	8
818_TOF1_AF_116_MKeller-PACovid_P1_E3	biological	biological	Trypsin_SPE	12	0	6	21
818_TOF1_AF_117_MKeller-PACovid_P1_D5	biological	biological	Trypsin_SPE	38	1	7	59
818_TOF1_AF_121_MKeller-PACovid_P2_A3	biological	biological	Trypsin_SPE	24	0	5	20
818_TOF1_AF_122_MKeller-PACovid_P2_B6	biological	biological	Trypsin_SPE	2	0	3	0
818_TOF1_AF_123_MKeller-PACovid_P2_F2	biological	biological	Trypsin_SPE	25	0	4	6
818_TOF1_AF_124_MKeller-PACovid_P2_B9	biological	biological	Trypsin_SPE	9	0	6	39
818_TOF1_AF_126_MKeller-PACovid_P1_A1	biological	biological	Trypsin_SPE	23	1	6	10
818_TOF1_AF_134_MKeller-PACovid_P1_B2	biological	biological	Trypsin_SPE	18	1	6	6
818_TOF1_AF_135_MKeller-PACovid_P2_A11	biological	biological	Trypsin_SPE	36	1	6	23
818_TOF1_AF_136_MKeller-PACovid_P2_E2	biological	biological	Trypsin_SPE	30	0	4	11
818_TOF1_AF_139_MKeller-PACovid_P1_E1	biological	biological	Trypsin_SPE	35	0	6	56
818_TOF1_AF_142_MKeller-PACovid_P1_F1	biological	biological	Trypsin_SPE	27	0	7	21
818_TOF1_AF_147_MKeller-PACovid_P1_H11	biological	biological	Trypsin_SPE	11	0	6	27
818_TOF1_AF_153_MKeller-PACovid_P2_A8	biological	biological	Trypsin_SPE	28	0	6
818_TOF1_AF_154_MKeller-PACovid_P2_H2	biological	biological	Trypsin_SPE	5	0	6	11
818_TOF1_AF_158_MKeller-PACovid_P2_F10	biological	biological	Trypsin_SPE	4	0	6	53
818_TOF1_AF_161_MKeller-PACovid_P1_D4	biological	biological	Trypsin_SPE	15	0	6	16
